# Efficacy and Tolerability of Olaparib Plus Paclitaxel in Patients with hereditary gastric cancer linked to a family history of hereditary breast and ovarian cancer (HBOC)

**DOI:** 10.1101/2024.09.03.24313047

**Authors:** Takuma Hayashi, Kenji Sano, Mako Okada, Manabu Muto, Ikuo Konishi

**Affiliations:** Cancer Medicine, National Hospital Organization Kyoto Medical Center, Kyoto 612-8555, Kyoto; Pathological Division, Shinshu University Hospital, Matsumoto, 390-0877, Nagano; Medical Oncology, Kyoto University Hospital, Kyoto 612-8555, Kyoto; Kyoto University School of Medicine, Kyoto 606-8507, Kyoto

**Author notes:** **Corresponding author:** Takuma Hayashi, Cancer Medicine, National Hospital Organization Kyoto Medical Center, Fushimi-ku, Kyoto 612-8555, Kyoto.

**Keywords:** Gastric cancer, Helicobacter pylori, BRCA1, BRCA2, HBOC

## Abstract

Helicobacter pylori (H. pylori), a type of nematode, is a common cause of chronic stomach infection around the world. In 2014, the World Health Organization (WHO) reported that H. pylori infection is a leading cause of gastric cancer (80%) worldwide and has specific carcinogenic factors. H. pylori infection is presumed to be the cause of gastric cancer in more than 98% of gastric cancer patients in East Asia, including Japan. However, only some types of gastric cancers are associated with H. pylori infection. Previous clinical studies have revealed that the bacterium secretes the cytotoxin-associated gene A (CagA) antigen, which inhibits the nuclear translocation of breast cancer susceptibility gene 1 (BRCA1) or BRCA2, a factor that repairs damaged DNA. Accordingly, an association has been pointed out between hereditary breast and ovarian cancers (HBOC) and the development of gastric cancer; however, there is a lack of clarity about the detailed mechanisms underlying the development of gastric cancer by H. pylori infection. Using the information base on hereditary cancers built up through cancer genomic medicine, our group highlighted the higher incidence of gastric cancer in HBOC families, with a preponderance for gastric cancer in male patients from HBOC families. We also verified the safety and efficacy of using poly ADP-ribose polymerase (PARP) inhibitors in patients with hereditary gastric cancer. The present study offers substantial evidence for guiding the establishment of early treatment for patients with advanced/metastatic gastric cancer in whom BRCA1/2 mutations have been detected.
