## Supplementary material for "Efficacy and Tolerability of Olaparib Plus Paclitaxel in Patients with hereditary gastric cancer linked to a family history of hereditary breast and ovarian cancer (HBOC)": HBOC

### Sheet: Sheet1
S.Figure 2		91 HBOC families		(The numbers in red indicate the number of patients with gastric cancer.)
		Family No.	Generation	Persons	Tumours		Family No.	Generation	Persons	Tumours		Family No.	Generation	Persons	Tumours		Family No.	Generation	Persons	Tumours		Family No.	Generation	Persons	Tumours		Family No.	Generation	Persons	Tumours		Family No.	Generation	Persons	Tumours
		1	I	4	1		14	I	4	0		27	I	5	1		40	I	6	[2]		53	I	5	0		66	I	4	0		79	I	4	0
			II	6	1			II	7	2			II	10	1[5]			II	7	[1]			II	5	1			II	6	1			II	9	1[2]
			III	1	[1]			III	6	1[2]			III	16	[3]			III	5	[1]			III	4	[1]			III	5	[1]			III	4	1[2]
			IV	4	0			IV	9	[2]			IV	4	0			Total	18	[4]			IV	8	0			IV	7	0			IV	2	0
			Total	16	2[3]			V	9	0			Total	35	2[10]								V	4	0			V	3	0			V	2	0
								Total	35	3[7]							Family No.	Generation	Persons	Tumours			VI	1	0			VI	2	0			Total	21	2[4]
																	41	I	5	0			Total	27	1[2]			Total	27	1[2]
		Family No.	Generation	Persons	Tumours		Family No.	Generation	Persons	Tumours		Family No.	Generation	Persons	Tumours			II	7	[3]												Family No.	Generation	Persons	Tumours
		2	I	4	0		15	I	4	0		28	I	5	0			III	4	[1]		Family No.	Generation	Persons	Tumours		Family No.	Generation	Persons	Tumours		80	I	4	0
			II	7	2			II	9	[3]			II	10	0			IV	2	0		54	I	6	0		67	I	5	0			II	6	1[1]
			III	8	1[3]			III	5	[1]			III	6	[2]			V	2	0			II	17	[4]			II	9	1[2]			III	5	[1]
			IV	8	[1]			IV	1	0			IV	7	0			Total	20	[4]			III	12	[3]			III	8	[2]			IV	7	1[1]
			V	8	0			V	2	0			V	11	0								IV	6	[1]			IV	4	0			V	3	0
			Total	35	3[7]			Total	20	[4]			Total	39	[2]		Family No.	Generation	Persons	Tumours			V	8	0			V	1	0			VI	2	0
																	42	I	3	0			Total	49	[8]			Total	27	1[4]			Total	27	2[3]
		Family No.	Generation	Persons	Tumours		Family No.	Generation	Persons	Tumours		Family No.	Generation	Persons	Tumours			II	7	[1]
		3	I	2	0		16	I	3	[1]		29	I	5	0			III	4	0		Family No.	Generation	Persons	Tumours		Family No.	Generation	Persons	Tumours		Family No.	Generation	Persons	Tumours
			II	7	0			II	6	[4]			II	5	1			IV	3	0		55	I	5	1		68	I	2	[2]		81	I	4	0
			III	4	[1]			III	1	0			III	5	[1]			V	2	0			II	8	[2]			II	7	[3]			II	8	2
			IV	4	0			Total	10	[5]			IV	7	0			Total	19	[1]			III	6	[2]			III	1	0			III	9	1[3]
			V	2	0								V	3	0								IV	2	0			Total	10	[5]			IV	7	[1]
			Total	19	[1]								VI	2	0		Family No.	Generation	Persons	Tumours			V	2	0								V	7	0
													Total	27	1[2]		43	I	5	0			Total	23	1[5]		Family No.	Generation	Persons	Tumours			Total	35	3[7]
		Family No.	Generation	Persons	Tumours		Family No.	Generation	Persons	Tumours	10							II	7	2							69	I	4	0
		4	I	4	0		17	I	3	0		Family No.	Generation	Persons	Tumours			III	9	1[3]		Family No.	Generation	Persons	Tumours			II	9	[2]		Family No.	Generation	Persons	Tumours
			II	10	[3]			II	8	1[3]		30	I	6	0			IV	7	[1]		56	I	5	[1]			III	4	[2]		82	I	5	0
			III	3	[1]			III	9	[1]			II	6	1			V	7	0			II	8	[2]			IV	1	0			II	9	1[2]
			IV	1	0			IV	5	0			III	4	[1]			Total	35	3[7]			III	5	[1]			V	2	0			III	8	[2]
			V	2	0			V	2	0			IV	6	0								Total	18	[4]			Total	20	[4]			IV	4	1{1}
			Total	20	[4]			Total	27	1[4]			V	3	0		Family No.	Generation	Persons	Tumours													V	1	0
													VI	2	0		44	I	5	1		Family No.	Generation	Persons	Tumours		Family No.	Generation	Persons	Tumours			Total	27	2[5]
		Family No.	Generation	Persons	Tumours		Family No.	Generation	Persons	Tumours			Total	27	1[2]			II	7	1		57	I	3	0		70	I	4	0
		5	I	4	[1]		18	I	4	0								III	1	[1]			II	6	[1]			II	8	2		Family No.	Generation	Persons	Tumours
			II	7	[2]			II	5	1		Family No.	Generation	Persons	Tumours			IV	3	0			III	5	0			III	9	1[3]		83	I	2	[2]
			III	7	[1]			III	5	[1]		31	I	4	0			Total	16	2[3]			IV	3	0			IV	7	[1]			II	7	1[4]
			Total	18	[4]			IV	7	0			II	11	1[3]								V	2	0			V	7	0			III	1	0
								V	4	0			III	8	[1]		Family No.	Generation	Persons	Tumours			Total	19	[1]			Total	35	3[7]			Total	10	1[6]
		Family No.	Generation	Persons	Tumours			VI	2	0			IV	3	0		45	I	2	[2]
		6	I	2	[1]			Total	27	1[2]			V	1	0			II	6	[3]		Family No.	Generation	Persons	Tumours		Family No.	Generation	Persons	Tumours		Family No.	Generation	Persons	Tumours
			II	6	[4]								Total	27	1[4]			III	2	0		58	I	5	1		71	I	5	0		84	I	5	0
			III	2	0		Family No.	Generation	Persons	Tumours								Total	10	[5]			II	6	1			II	9	0			II	9	0
			Total	10	[5]		19	I	4	0		Family No.	Generation	Persons	Tumours								III	1	[1]			III	8	[2]			III	9	1[2]
								II	10	2[5]		32	I	3	[1]		Family No.	Generation	Persons	Tumours			IV	3	0			IV	7	0			IV	7	1[1]
		Family No.	Generation	Persons	Tumours			III	15	[4]			II	5	[4]		46	I	5	1			Total	16	2[3]			V	10	0			V	10	0
		7	I	4	1			IV	6	0			III	2	0			II	8	[2]								Total	39	[2]			Total	40	2[3]
			II	9	[2]			Total	35	2[11]			Total	10	[5]			III	5	[2]		Family No.	Generation	Persons	Tumours
			III	5	[2]													IV	3	0		59	I	4	0		Family No.	Generation	Persons	Tumours		Family No.	Generation	Persons	Tumours
			IV	3	0		Family No.	Generation	Persons	Tumours		Family No.	Generation	Persons	Tumours			V	2	0			II	7	2		72	I	5	0		85	I	4	1
			V	2	0		20	I	5	0		33	I	5	[1]			Total	23	1[5]			III	9	1[2]			II	4	1			II	9	[2]
			Total	23	1[5]			II	10	0			II	8	[2]								IV	9	[2]			III	6	[1]			III	5	[2]
								III	6	[2]			III	5	[1]		Family No.	Generation	Persons	Tumours			V	6	0			IV	7	0			IV	2	0
		Family No.	Generation	Persons	Tumours			IV	5	0			Total	18	[4]		47	I	5	0			Total	35	3[7]			V	3	0			V	2	0
		8	I	4	0			V	13	0								II	8	1[2]								VI	2	0			Total	22	1[5]
			II	9	1[3]			Total	39	[2]		Family No.	Generation	Persons	Tumours			III	8	[2]		Family No.	Generation	Persons	Tumours			Total	27	1[2]
			III	9	[1]							34	I	5	0			IV	4	0		60	I	4	0							Family No.	Generation	Persons	Tumours
			IV	4	0		Family No.	Generation	Persons	Tumours			II	7	2			V	2	0			II	10	[3]		Family No.	Generation	Persons	Tumours		86	I	5	0
			V	1	0		21	I	4	1			III	8	1[3]			Total	27	1[5]			III	3	[1]		73	I	6	0			II	4	1[1]
			Total	27	1[4]			II	6	1			IV	7	[1]								IV	1	0			II	10	2[4]			III	6	[1]
								III	2	[1]			V	8	0		Family No.	Generation	Persons	Tumours			V	2	0			III	15	[4]			IV	7	1[1]
		Family No.	Generation	Persons	Tumours			IV	3	0			Total	35	3[7]		48	I	4	0			Total	20	[4]			IV	4	0			V	3	0
		9	I	4	0			Total	15	2[3]								II	17	[4]								Total	35	2[9]			VI	2	0
			II	19	[4]							Family No.	Generation	Persons	Tumours			III	12	[4]		Family No.	Generation	Persons	Tumours								Total	27	2[3]
			III	12	[4]		Family No.	Generation	Persons	Tumours		35	I	3	0			IV	7	0		61	I	3	[2]		Family No.	Generation	Persons	Tumours
			IV	5	0		22	I	2	0			II	6	0			V	9	0			II	6	[5]		74	I	6	0		Family No.	Generation	Persons	Tumours
			V	9	0			II	5	0			III	4	[1]			Total	49	[8]			III	1	0			II	17	[4]		87	I	5	1
			Total	49	[8]			III	6	[1]			IV	5	0								Total	10	[7]			III	11	[4]			II	6	1
								IV	4	0			V	1	0		Family No.	Generation	Persons	Tumours								IV	6	0			III	1	[1]
		Family No.	Generation	Persons	Tumours			V	2	0			Total	19	[1]		49	I	5	0		Family No.	Generation	Persons	Tumours			V	9	0			IV	5	0
		10	I	4	0			Total	19	[1]								II	4	1		62	I	5	0			Total	49	[8]			Total	17	2[3]
			II	5	1							Family No.	Generation	Persons	Tumours			III	6	[1]			II	8	1[2]
			III	4	[1]		Family No.	Generation	Persons	Tumours		36	I	6	0			IV	7	0			III	9	[2]		Family No.	Generation	Persons	Tumours		Family No.	Generation	Persons	Tumours
			IV	9	0		23	I	6	[1]			II	6	2			V	3	0			IV	4	0		75	I	4	1[1]		88	I	4	1[1]
			V	3	0			II	7	[2]			III	2	[1]			VI	2	0			V	1	0			II	10	[2]			II	10	[1]
			VI	2	0			III	5	[1]			IV	2	0			Total	27	1[2]			Total	27	1[5]			III	5	[2]			III	5	1[2]
			Total	27	1[2]			Total	18	[4]			Total	16	2[3]													IV	2	0			IV	3	0
																	Family No.	Generation	Persons	Tumours		Family No.	Generation	Persons	Tumours			V	2	0			V	2	0
		Family No.	Generation	Persons	Tumours		Family No.	Generation	Persons	Tumours		Family No.	Generation	Persons	Tumours		50	I	5	0		63	I	4	0			Total	23	1[5]			Total	24	2[5]
		11	I	4	0		24	I	4	0		37	I	5	0			II	9	0			II	5	1
			II	9	0			II	10	1[2]			II	18	[4]			III	8	[2]			III	4	[1]		Family No.	Generation	Persons	Tumours		Family No.	Generation	Persons	Tumours
			III	6	[2]			III	5	[2]			III	11	[4]			IV	7	0			IV	9	0		76	I	5	[2]		89	I	2	0
			IV	7	0			IV	3	0			IV	6	0			V	10	0			V	3	0			II	8	[2]			II	8	[1]
			V	13	0			V	1	0			V	9	0			Total	39	[2]			VI	2	0			III	5	0			III	5	1[1]
			Total	39	[2]			Total	23	1[5]			Total	49	[8]								Total	27	1[2]			Total	18	[4]			IV	3	0
																	Family No.	Generation	Persons	Tumours													V	1	0
		Family No.	Generation	Persons	Tumours		Family No.	Generation	Persons	Tumours		Family No.	Generation	Persons	Tumours		51	I	4	0		Family No.	Generation	Persons	Tumours		Family No.	Generation	Persons	Tumours			Total	19	1[2]
		12	I	4	0		25	I	6	0		38	I	6	1			II	5	1		64	I	5	0		77	I	2	0
			II	5	1			II	18	[5]			II	8	[2]			III	4	[1]			II	10	2[5]			II	8	0		Family No.	Generation	Persons	Tumours
			III	4	[1]			III	11	[3]			III	5	[2]			IV	9	0			III	16	[5]			III	5	[1]		90	I	6	0
			IV	9	0			IV	5	0			IV	2	0			V	3	0			IV	4	0			IV	3	0			II	11	2[4]
			V	3	0			V	9	0			V	2	0			VI	2	0			Total	35	2[9]			V	1	0			III	14	1[4]
			VI	2	0			Total	49	[8]			Total	23	1[5]			Total	27	1[2]								Total	19	[1]			IV	4	0
			Total	27	1[2]																	Family No.	Generation	Persons	Tumours								Total	35	3[8]
												Family No.	Generation	Persons	Tumours		Family No.	Generation	Persons	Tumours		65	I	4	0		Family No.	Generation	Persons	Tumours
		Family No.	Generation	Persons	Tumours		Family No.	Generation	Persons	Tumours		39	I	4	0		52	I	6	0			II	10	0		78	I	5	1		Family No.	Generation	Persons	Tumours
		13	I	4	0		26	I	2	[1]			II	9	[3]			II	10	2[5]			III	6	[2]			II	5	1		91	I	6	0
			II	9	2[6]			II	7	[4]			III	4	[1]			III	15	[4]			IV	7	0			III	1	[1]			II	17	1[5]
			III	18	[3]			III	1	0			IV	1	0			IV	4	0			V	12	0			IV	5	0			III	11	1[4]
			IV	4	0			Total	10	[5]			V	2	0			Total	35	2[11]			Total	39	[2]			Total	16	2[3]			IV	6	[1]
			Total	35	2[9]								Total	20	[4]																		V	10	0
																																	Total	50	2[10]
