## Supplementary material for "Efficacy and Tolerability of Olaparib Plus Paclitaxel in Patients with hereditary gastric cancer linked to a family history of hereditary breast and ovarian cancer (HBOC)": Non-HBOC

### Sheet: Sheet1
S.Figure 3		86 non-HBOC families			(The numbers in red indicate the number of patients with gastric cancer.)
		Family No.	Generation	Persons	Tumours		Family No.	Generation	Persons	Tumours		Family No.	Generation	Persons	Tumours		Family No.	Generation	Persons	Tumours		Family No.	Generation	Persons	Tumours		Family No.	Generation	Persons	Tumours		Family No.	Generation	Persons	Tumours		Family No.	Generation	Persons	Tumours
		1	I	4	0		14	I	4	0		27	I	4	0		40	I	4	0		53	I	3	0		66	I	4	0		79	I	4	0		87	I	4	0
			II	8	[1]			II	8	[1]			II	8	[1]			II	8	[1]			II	7	1			II	8	0			II	8	0			II	7	0
			III	6	[1]			III	6	[1]			III	7	0			III	5	[1]			III	5	0			III	5	[1]			III	6	0			III	6	[1]
			IV	4	0			IV	4	0			IV	5	0			Total	17	[2]			IV	4	[1]			IV	4	0			IV	4	[1]			IV	4	0
			V	3	0			V	3	0			V	3	0								V	4	0			V	3	0			V	3	0			V	3	0
			Total	25	[2]			Total	25	[2]			Total	27	[1]		Family No.	Generation	Persons	Tumours			VI	4	0			VI	4	0			Total	25	[1]			Total	24	[1]
																	41	I	4	0			Total	27	1[1]			Total	28	[1]
		Family No.	Generation	Persons	Tumours		Family No.	Generation	Persons	Tumours		Family No.	Generation	Persons	Tumours			II	8	1[1]
		2	I	4	0		15	I	4	0		28	I	4	0			III	6	[1]		Family No.	Generation	Persons	Tumours		Family No.	Generation	Persons	Tumours		Family No.	Generation	Persons	Tumours		Family No.	Generation	Persons	Tumours
			II	8	[1]			II	8	[1]			II	8	[1]			IV	4	0		54	I	4	0		67	I	4	0		80	I	3	0		88	I	4	0
			III	6	[1]			III	5	[1]			III	6	[1]			V	3	0			II	8	[1]			II	8	[1]			II	7	0			II	6	0
			IV	5	0			IV	4	0			IV	4	0			Total	25	1[2]			III	6	0			III	7	[1]			III	6	[1]			III	7	1[1]
			V	3	0			V	3	0			V	3	0								IV	4	0			IV	4	0			IV	4	0			IV	5	[1]
			Total	26	[2]			Total	24	[2]			Total	25	[2]		Family No.	Generation	Persons	Tumours			V	3	0			V	1	0			V	3	0			V	3	0
																	42	I	3	0			Total	25	[1]			Total	24	[2]			Total	23	[1]			Total	25	1[2]
		Family No.	Generation	Persons	Tumours		Family No.	Generation	Persons	Tumours		Family No.	Generation	Persons	Tumours			II	7	0
		3	I	2	0		16	I	3	0		29	I	3	0			III	6	1[1]		Family No.	Generation	Persons	Tumours		Family No.	Generation	Persons	Tumours		Family No.	Generation	Persons	Tumours		Family No.	Generation	Persons	Tumours
			II	7	0			II	7	[1]			II	7	0			IV	4	0		55	I	4	0		68	I	4	0		81	I	4	0		89	I	4	0
			III	6	0			III	6	0			III	7	0			V	3	0			II	8	[1]			II	8	[1]			II	8	0			II	8	0
			IV	4	0			Total	16	[1]			IV	5	[1]			Total	23	1[1]			III	6	0			III	6	0			III	6	[1]			III	6	0
			V	4	[1]								V	3	0								IV	4	0			Total	18	[1]			IV	4	0			IV	4	[1]
			Total	23	[1]								VI	4	0		Family No.	Generation	Persons	Tumours			V	3	0								V	3	0			V	3	0
													Total	29	[1]		43	I	4	0			Total	25	[1]		Family No.	Generation	Persons	Tumours			Total	25	[1]			Total	25	[1]
		Family No.	Generation	Persons	Tumours		Family No.	Generation	Persons	Tumours								II	8	[1]							69	I	4	0
		4	I	4	0		17	I	3	0		Family No.	Generation	Persons	Tumours			III	6	0		Family No.	Generation	Persons	Tumours			II	8	0		Family No.	Generation	Persons	Tumours		Family No.	Generation	Persons	Tumours
			II	8	[1]			II	7	0		30	I	4	0			IV	4	[1]		56	I	4	[1]			III	7	[1]		82	I	4	0		90	I	3	0
			III	5	[1]			III	6	0			II	8	[1]			V	3	0			II	8	[1]			IV	5	0			II	8	0			II	5	0
			IV	5	0			IV	4	[1]			III	6	[1]			Total	25	[2]			III	5	0			V	3	0			III	7	1[1]			III	7	[1]
			V	3	0			V	3	0			IV	4	1								Total	17	[2]			Total	27	[1]			IV	4	0			IV	4	0
			Total	25	[2]			Total	23	[1]			V	3	0		Family No.	Generation	Persons	Tumours													V	3	0			V	4	0
													VI	4	0		44	I	4	0		Family No.	Generation	Persons	Tumours		Family No.	Generation	Persons	Tumours			Total	26	1[1]			Total	23	[1]
		Family No.	Generation	Persons	Tumours		Family No.	Generation	Persons	Tumours			Total	29	1[2]			II	8	[1]		57	I	3	0		70	I	4	0
		5	I	3	[1]		18	I	4	0								III	5	[1]			II	6	0			II	8	0		Family No.	Generation	Persons	Tumours		Family No.	Generation	Persons	Tumours
			II	7	0			II	8	[1]		Family No.	Generation	Persons	Tumours			IV	4	0			III	5	0			III	7	0		83	I	4	0		91	I	5	0
			III	6	0			III	5	[1]		31	I	4	0			Total	21	[2]			IV	4	0			IV	4	[1]			II	8	[1]			II	7	1[1]
			Total	16	[1]			IV	5	0			II	8	[1]								V	3	[1]			V	3	0			III	7	0			III	5	[1]
								V	4	0			III	6	0		Family No.	Generation	Persons	Tumours			Total	21	[1]			Total	26	[1]			Total	19	[1]			IV	3	0
		Family No.	Generation	Persons	Tumours			VI	4	0			IV	4	0		45	I	3	[1]																		Total	20	1[2]
		6	I	3	[1]			Total	30	[2]			V	3	0			II	6	0		Family No.	Generation	Persons	Tumours		Family No.	Generation	Persons	Tumours		Family No.	Generation	Persons	Tumours
			II	6	0								Total	25	[1]			III	6	0		58	I	4	0		71	I	5	0		84	I	4	0		Family No.	Generation	Persons	Tumours
			III	7	1[1]		Family No.	Generation	Persons	Tumours								Total	15	[1]			II	8	1			II	9	[1]			II	8	0		92	I	4	0
			Total	16	1[2]		19	I	4	0		Family No.	Generation	Persons	Tumours								III	6	0			III	6	0			III	5	[1]			II	7	0
								II	8	[1]		32	I	3	[1]		Family No.	Generation	Persons	Tumours			IV	4	0			IV	4	0			IV	3	0			III	6	1[1]
		Family No.	Generation	Persons	Tumours			III	6	[1]			II	5	0		46	I	4	0			Total	22	1			V	3	0			Total	20	[1]			IV	5	0
		7	I	4	1			IV	4	0			III	6	0			II	8	[1]								Total	27	[1]								V	5	0
			II	8	[1]			Total	22	[2]			Total	14	[1]			III	5	[1]		Family No.	Generation	Persons	Tumours							Family No.	Generation	Persons	Tumours			Total	27	1[1]
			III	5	[1]													IV	4	0		59	I	4	0		Family No.	Generation	Persons	Tumours		85	I	4	0
			IV	5	0	3	Family No.	Generation	Persons	Tumours		Family No.	Generation	Persons	Tumours			V	3	0			II	9	0		72	I	4	0			II	8	0
			V	3	0		20	I	3	0		33	I	4	0			Total	24	[2]			III	7	[1]			II	8	0			III	7	[1]		Family No.	Generation	Persons	Tumours
			Total	25	1[2]			II	8	0			II	8	[1]								IV	5	0			III	7	1[1]			IV	4	0		93	I	5	0
								III	6	[1]			III	5	[1]		Family No.	Generation	Persons	Tumours			V	3	0			IV	5	0			Total	23	[1]			II	8	0
		Family No.	Generation	Persons	Tumours			IV	4	0			Total	17	[2]		47	I	4	0			Total	28	[1]			V	3	0								III	7	[1]
		8	I	4	0			V	3	0								II	8	[1]								VI	1	0	11	Family No.	Generation	Persons	Tumours			IV	6	0
			II	8	[1]			Total	24	[1]		Family No.	Generation	Persons	Tumours			III	6	0		Family No.	Generation	Persons	Tumours			Total	28	1[1]		86	I	3	0			Total	26	[1]
			III	7	0							34	I	4	0			IV	5	0		60	I	4	0								II	8	0
			IV	5	0		Family No.	Generation	Persons	Tumours			II	8	[1]			V	3	0			II	8	0		Family No.	Generation	Persons	Tumours			III	7	[1]		Family No.	Generation	Persons	Tumours
			V	3	0		21	I	4	0			III	7	[1]			Total	26	[1]			III	6	0		73	I	5	0			IV	5	0		94	I	5	0
			Total	27	[1]			II	8	[1]			IV	4	[1]								IV	4	0			II	9	0			V	3	0			II	8	[1]
								III	5	[1]			V	3	0		Family No.	Generation	Persons	Tumours			V	3	[1]			III	7	0			Total	28	[1]			III	7	0
		Family No.	Generation	Persons	Tumours			IV	4	0			Total	26	[3]		48	I	4	0			Total	25	[1]			IV	4	[1]								Total	20	[1]
		9	I	4	0			Total	21	[2]								II	8	[1]								Total	25	[1]
			II	8	[1]							Family No.	Generation	Persons	Tumours			III	7	0		Family No.	Generation	Persons	Tumours
			III	6	0		Family No.	Generation	Persons	Tumours		35	I	3	0			IV	4	0		61	I	3	0		Family No.	Generation	Persons	Tumours
			IV	4	0		22	I	3	0			II	7	0			V	3	0			II	7	0		74	I	4	0
			V	3	0			II	7	0			III	7	1[1]			Total	26	[1]			III	6	1[1]			II	8	0
			Total	25	[1]			III	7	0			IV	5	0								Total	16	1[1]			III	6	[1]
								IV	4	[1]			V	3	0		Family No.	Generation	Persons	Tumours								IV	4	0
		Family No.	Generation	Persons	Tumours			V	3	0			Total	25	1[1]		49	I	4	0		Family No.	Generation	Persons	Tumours			V	3	0
		10	I	4	0			Total	24	[1]								II	8	[1]		62	I	4	0			Total	25	[1]
			II	8	[1]							Family No.	Generation	Persons	Tumours			III	6	0			II	9	[1]
			III	5	[1]		Family No.	Generation	Persons	Tumours		36	I	4	0			IV	5	[1]			III	7	0		Family No.	Generation	Persons	Tumours
			IV	5	0		23	I	4	[1]			II	8	[1]			V	4	0			IV	5	0		75	I	4	0
			V	3	0			II	8	[1]			III	5	0			VI	4	0			V	3	0			II	8	0
			VI	4	0			III	5	1[1]			IV	4	0			Total	31	[2]			Total	27	[1]			III	5	0
			Total	29	[2]			Total	17	1[3]			Total	21	[1]													IV	4	[1]
																	Family No.	Generation	Persons	Tumours		Family No.	Generation	Persons	Tumours			V	3	0
		Family No.	Generation	Persons	Tumours		Family No.	Generation	Persons	Tumours		Family No.	Generation	Persons	Tumours		50	I	3	0		63	I	4	0			Total	24	[1]
		11	I	4	0		24	I	4	0		37	I	4	0			II	7	0			II	8	0
			II	8	[1]			II	8	[1]			II	8	1[1]			III	6	1			III	4	[1]		Family No.	Generation	Persons	Tumours
			III	6	0			III	5	0			III	7	[1]			IV	4	0			IV	4	0		76	I	5	0
			IV	4	0			IV	4	1			IV	5	0			V	3	0			V	3	0			II	8	[1]
			V	3	0			V	3	0			V	3	0			Total	23	1			VI	4	0	9		III	5	0
			Total	25	[1]			Total	24	1[1]			Total	27	1[2]								Total	27	1[1]			Total	18	[1]
																	Family No.	Generation	Persons	Tumours
		Family No.	Generation	Persons	Tumours		Family No.	Generation	Persons	Tumours		Family No.	Generation	Persons	Tumours		51	I	4	0		Family No.	Generation	Persons	Tumours		Family No.	Generation	Persons	Tumours
		12	I	4	0		25	I	4	0		38	I	4	1			II	8	[1]		64	I	3	0		77	I	2	0
			II	8	[1]			II	9	[1]			II	8	[1]			III	5	0			II	7	0			II	8	0
			III	6	1[1]			III	6	[1]			III	5	0			IV	4	0			III	7	[1]			III	5	0
			IV	5	0			IV	4	0			IV	4	0			V	4	0			IV	4	0			IV	4	[1]
			V	3	0			V	3	0			V	3	0			VI	4	0	7		Total	21	[1]			V	3	0
			VI	4	0			Total	26	[2]			Total	24	1[1]			Total	29	[1]								Total	22	[1]
			Total	30	1[2]																	Family No.	Generation	Persons	Tumours
												Family No.	Generation	Persons	Tumours		Family No.	Generation	Persons	Tumours		65	I	4	0		Family No.	Generation	Persons	Tumours
		Family No.	Generation	Persons	Tumours		Family No.	Generation	Persons	Tumours		39	I	4	0		52	I	4	0			II	8	0		78	I	5	0
		13	I	3	0		26	I	3	0			II	9	[1]			II	8	1[1]			III	7	0			II	5	0
			II	9	0			II	7	0			III	7	[1]			III	7	0			IV	5	[1]			III	5	0
			III	7	[1]			III	6	[1]			IV	4	0			IV	5	0			V	3	0			IV	4	[1]
			IV	4	0			Total	16	0			V	3	0			Total	24	1[1]			Total	27	[1]			Total	19	[1]
			Total	23	[1]								Total	27	[2]
